# Estimation of biological age acceleration based on NMR metabolomics and other risk factors in the Estonian Biobank

**DOI:** 10.1101/2025.08.17.25333849

**Authors:** Māra Delesa-Vēliņa, Jaanika Kronberg, Estonian Biobank Research Team, Krista Fischer

## Abstract

A high-throughput platform of nuclear magnetic resonance (NMR) spectroscopy blood metabolite data from 30-90 years old participants of Estonian Biobank (*N* = 150, 023) is used to develop and validate a biomarker score for mortality and the corresponding biological age estimate. We define biological age as the age where an individual’s survival probability given their covariate profile matches the survival probability of an average individual in the population. We estimate the survival probabilities parametrically based on Gompertz model using the newly developed metabolite biomarker score and common risk factors. The resulting biological age estimate, *SurvMetaboAge*, is a powerful predictor of both overall and cause-specific mortality. One year of biological age acceleration (BAA, difference between individual’s biological and chronological age) is associated with 17% (95% CI 15%–18%) and 12% (95% CI 11%–13%) increase of hazards for overall mortality in the validation set for men and women, respectively. An appealing interpretation of BAA can be provided, demonstrating that it is an easily interpretable predictor of mortality encompassing metabolite profile and common risk factors in a single measure with a potential in risk stratification and risk communication.
