## Supplementary Data 1 for "Estimation of biological age acceleration based on NMR metabolomics and other risk factors in the Estonian Biobank"

### Sheet: stats_metabo_training
Supplementary Data. Descriptive statistics of 238 metabolite biomarkers and their associations with all-cause mortality. Discovery set, n=31,359
Metabolite biomarker	Transform	Mean	SD	Imputed	beta	HR	HR lower	HR upper	CI	p-value
S_LDL_C_pct		62.938	2.30907	0	-0.0813389	0.921881	0.911235	0.932652	0,911 - 0,933	1.57145e-148
Albumin	yes	42.9058	4.93584	2	-0.338136	0.713098	0.67671	0.751442	0,677 - 0,751	1.50506e-126
M_LDL_C_pct		68.043	2.02144	0	-0.070822	0.931628	0.921325	0.942046	0,921 - 0,942	3.40819e-123
S_HDL_CE	yes	0.348581	0.0683697	0	-0.3468	0.706947	0.668941	0.747111	0,669 - 0,747	1.0715e-119
S_LDL_PL_pct		31.4582	1.76024	0	0.129961	1.13878	1.11541	1.16265	1,115 - 1,163	2.48335e-119
M_LDL_TG_pct		5.62904	1.9303	0	0.0829133	1.08645	1.072	1.10109	1,072 - 1,101	1.34664e-116
XS_VLDL_PL_pct		29.151	1.14594	0	0.352387	1.42246	1.34274	1.50691	1,343 - 1,507	1.5245e-113
S_HDL_P	yes	0.0104782	0.00187126	0	-0.367972	0.692136	0.651077	0.735786	0,651 - 0,736	3.51105e-110
L_LDL_CE_pct		53.4417	1.76876	0	-0.0749599	0.927781	0.916262	0.939444	0,916 - 0,939	1.42695e-109
S_HDL_C	yes	0.480016	0.0881483	0	-0.35959	0.697963	0.657128	0.741335	0,657 - 0,741	2.62041e-108
IDL_CE_pct		50.7004	2.57083	0	-0.104596	0.900688	0.88488	0.916779	0,885 - 0,917	2.92976e-106
S_LDL_CE_pct		45.3821	2.06347	0	-0.103118	0.902021	0.885821	0.918516	0,886 - 0,919	9.55628e-99
S_HDL_L	yes	1.25193	0.217745	0	-0.363065	0.695541	0.652098	0.741879	0,652 - 0,742	1.10315e-96
S_HDL_PL	yes	0.710651	0.125234	0	-0.357667	0.699306	0.655204	0.746377	0,655 - 0,746	4.54896e-92
L_LDL_C_pct		71.7562	2.34862	0	-0.0529616	0.948416	0.939128	0.957797	0,939 - 0,958	1.65642e-88
L_LDL_TG_pct		6.45741	2.28247	0	0.0601076	1.06195	1.04978	1.07426	1,050 - 1,074	3.05782e-83
IDL_C_pct		67.8446	2.94916	0	-0.0797949	0.923306	0.908353	0.938504	0,908 - 0,939	2.41295e-73
HDL_P	yes	0.0166961	0.00325569	0	-0.300932	0.740128	0.693718	0.789642	0,694 - 0,790	1.73055e-66
Total_P	yes	0.018671	0.00339829	0	-0.299073	0.741505	0.694943	0.791188	0,695 - 0,791	1.6738e-65
M_LDL_CE_pct		48.7868	2.36987	0	-0.0830865	0.920272	0.903073	0.937798	0,903 - 0,938	6.61451e-60
S_HDL_FC	yes	0.131435	0.0234581	0	-0.28594	0.751308	0.702115	0.803946	0,702 - 0,804	3.26207e-55
IDL_PL_pct		23.5572	0.983723	0	0.274284	1.31559	1.2323	1.4045	1,232 - 1,405	1.70439e-54
S_HDL_FC_pct		10.5138	0.70154	0	0.307417	1.35991	1.26368	1.46346	1,264 - 1,463	2.2993e-54
IDL_TG_pct		8.59827	2.62755	0	0.0726361	1.07534	1.0561	1.09492	1,056 - 1,095	2.59391e-50
GlycA	yes	0.907682	0.170949	1	0.231861	1.26094	1.18946	1.33672	1,189 - 1,337	4.39959e-49
M_HDL_L	yes	1.13796	0.285005	0	-0.262236	0.76933	0.718218	0.824079	0,718 - 0,824	2.18841e-45
M_HDL_P	yes	0.00427727	0.00118324	0	-0.258616	0.77212	0.721475	0.826319	0,721 - 0,826	2.49125e-45
M_HDL_PL	yes	0.532321	0.125854	0	-0.261446	0.769937	0.718754	0.824765	0,719 - 0,825	4.54087e-45
S_HDL_CE_pct		27.8165	2.49257	0	-0.0782023	0.924777	0.905818	0.944134	0,906 - 0,944	1.71725e-44
XL_HDL_FC	yes	0.0245073	0.00853602	0	0.221686	1.24818	1.17685	1.32383	1,177 - 1,324	2.59754e-44
M_HDL_CE	yes	0.440537	0.126675	0	-0.251704	0.777475	0.727155	0.831276	0,727 - 0,831	3.45744e-44
M_HDL_C	yes	0.542185	0.156476	0	-0.25035	0.778528	0.727689	0.832918	0,728 - 0,833	5.76099e-43
Unsaturation	yes	1.35633	0.0824352	0	-0.200568	0.818266	0.775105	0.86383	0,775 - 0,864	7.79838e-43
M_LDL_FC	yes	0.146952	0.0435359	0	-0.236254	0.78958	0.740465	0.841953	0,740 - 0,842	2.47515e-42
Omega_3	yes	0.706306	0.310066	0	-0.251694	0.777482	0.725875	0.832758	0,726 - 0,833	5.04527e-42
L_LDL_CE	yes	1.05399	0.286061	0	-0.244032	0.783462	0.732988	0.837412	0,733 - 0,837	5.071e-42
M_LDL_C	yes	0.523944	0.160027	0	-0.249128	0.779481	0.727707	0.834938	0,728 - 0,835	3.74845e-41
LDL_CE	yes	1.58817	0.439369	0	-0.245763	0.782107	0.730691	0.837142	0,731 - 0,837	6.40385e-41
L_LDL_C	yes	1.41479	0.382571	0	-0.237228	0.788811	0.738596	0.84244	0,739 - 0,842	9.28104e-41
LDL_C	yes	2.15645	0.590706	0	-0.241402	0.785526	0.734568	0.840019	0,735 - 0,840	1.34298e-40
Omega_3_pct	yes	4.95229	1.65603	0	-0.214728	0.806761	0.760016	0.85638	0,760 - 0,856	1.45698e-40
Leu	yes	0.118147	0.037162	8	-0.238116	0.788111	0.737118	0.842632	0,737 - 0,843	9.43136e-40
L_VLDL_TG_pct		50.4368	6.92137	10	-0.0311187	0.969361	0.96086	0.977936	0,961 - 0,978	3.46877e-39
His	yes	0.0718786	0.0123044	23	-0.233614	0.791667	0.740961	0.845844	0,741 - 0,846	4.20473e-39
M_LDL_CE	yes	0.376992	0.120338	0	-0.243592	0.783807	0.730971	0.840463	0,731 - 0,840	2.76752e-38
Val	yes	0.233535	0.0561049	80	-0.234622	0.790869	0.739081	0.846287	0,739 - 0,846	9.69938e-38
ApoA1	yes	1.58243	0.309114	0	-0.238633	0.787704	0.734816	0.844398	0,735 - 0,844	4.21286e-37
LDL_FC	yes	0.568278	0.15738	0	-0.217504	0.804525	0.755062	0.857228	0,755 - 0,857	5.51051e-37
Total_CE	yes	3.97923	0.868415	0	-0.222216	0.800743	0.750108	0.854795	0,750 - 0,855	1.88227e-36
L_LDL_FC	yes	0.360799	0.09888	0	-0.212343	0.808687	0.759354	0.861226	0,759 - 0,861	7.08495e-36
Omega_6_by_Omega_3	yes	8.21354	2.97508	0	0.203434	1.2256	1.1537	1.30198	1,154 - 1,302	1.05242e-35
Total_BCAA	yes	0.410794	0.11081	86	-0.227979	0.796141	0.743808	0.852156	0,744 - 0,852	1.84227e-35
M_HDL_FC	yes	0.101649	0.0308302	0	-0.229828	0.79467	0.741849	0.851252	0,742 - 0,851	3.13822e-35
M_LDL_L	yes	0.767281	0.226731	0	-0.23208	0.792883	0.739415	0.850217	0,739 - 0,850	6.96025e-35
M_LDL_PL	yes	0.201303	0.0575232	0	-0.231754	0.793142	0.739698	0.850446	0,740 - 0,850	7.62815e-35
Clinical_LDL_C	yes	3.14174	0.940332	0	-0.220091	0.802446	0.750712	0.857745	0,751 - 0,858	1.87065e-34
PUFA	yes	5.78565	1.0802	0	-0.236975	0.789011	0.734325	0.847771	0,734 - 0,848	2.19015e-34
L_LDL_L	yes	1.96493	0.509108	0	-0.219585	0.802852	0.750307	0.859077	0,750 - 0,859	2.64536e-33
LDL_L	yes	3.07691	0.810333	0	-0.221619	0.80122	0.747916	0.858324	0,748 - 0,858	8.08206e-33
L_LDL_PL	yes	0.426888	0.107251	0	-0.215646	0.806021	0.753657	0.862022	0,754 - 0,862	1.19084e-32
Total_C	yes	5.48627	1.20119	0	-0.212446	0.808604	0.756745	0.864016	0,757 - 0,864	1.50108e-32
XL_HDL_PL	yes	0.0874009	0.0501535	0	0.211595	1.23565	1.15605	1.32073	1,156 - 1,321	5.06221e-32
XL_HDL_CE_pct		35.7538	4.44218	20	-0.0422049	0.958673	0.945881	0.971638	0,946 - 0,972	2.41945e-31
Phosphatidylc	yes	2.47027	0.493858	0	-0.221432	0.801371	0.746658	0.860093	0,747 - 0,860	3.83646e-31
XL_HDL_C_pct		49.7824	5.83223	20	-0.0371508	0.963531	0.952129	0.975069	0,952 - 0,975	5.98368e-31
LDL_PL	yes	0.73599	0.186877	0	-0.211572	0.809311	0.755437	0.867027	0,755 - 0,867	5.02315e-30
L_HDL_FC_pct		10.3989	1.16404	0	0.212894	1.23725	1.1537	1.32686	1,154 - 1,327	1.53603e-29
XL_HDL_L	yes	0.187971	0.0892514	0	0.194225	1.21437	1.13851	1.29529	1,139 - 1,295	6.37429e-29
S_HDL_TG_pct		4.90377	1.77354	0	0.0740167	1.07682	1.05041	1.10391	1,050 - 1,104	2.30694e-28
Glucose	yes	4.62517	1.65595	5	0.117892	1.12512	1.08134	1.17067	1,081 - 1,171	3.41748e-28
S_LDL_TG_pct		5.60378	2.02355	0	0.0534828	1.05494	1.03606	1.07416	1,036 - 1,074	4.81765e-28
L_VLDL_C_pct		30.3497	5.19249	10	0.0326267	1.03316	1.02182	1.04463	1,022 - 1,045	6.30252e-28
Phosphoglyc	yes	2.66474	0.522904	0	-0.208217	0.812031	0.75651	0.871626	0,757 - 0,872	1.1868e-27
Cholines	yes	2.97112	0.535024	0	-0.203666	0.815735	0.760929	0.874487	0,761 - 0,874	1.90315e-27
S_LDL_C	yes	0.217715	0.0585452	0	-0.204489	0.815064	0.760053	0.874056	0,760 - 0,874	2.06702e-27
DHA	yes	0.317892	0.115782	0	-0.172568	0.841501	0.793208	0.892735	0,793 - 0,893	2.69511e-27
non_HDL_C	yes	4.03213	1.08155	0	-0.203081	0.816212	0.761066	0.875354	0,761 - 0,875	5.29349e-27
Total_PL	yes	3.36952	0.60754	0	-0.199569	0.819084	0.76411	0.878012	0,764 - 0,878	1.79472e-26
L_VLDL_FC_pct		13.8257	1.61364	10	0.106384	1.11225	1.07174	1.15429	1,072 - 1,154	2.20847e-26
Total_L	yes	10.4759	2.22295	0	-0.199028	0.819527	0.764202	0.878857	0,764 - 0,879	4.84126e-26
IDL_CE	yes	0.757061	0.198433	0	-0.188774	0.827973	0.774826	0.884767	0,775 - 0,885	5.25505e-26
S_LDL_FC	yes	0.0605278	0.0167858	0	-0.180931	0.834493	0.783012	0.889358	0,783 - 0,889	6.1494e-26
S_LDL_CE	yes	0.157187	0.0433605	0	-0.201317	0.817653	0.761664	0.877758	0,762 - 0,878	7.00737e-26
L_VLDL_CE_pct		16.524	3.88638	10	0.0424873	1.0434	1.02773	1.05931	1,028 - 1,059	2.32701e-25
XS_VLDL_CE_pct		34.8459	4.30616	0	-0.0400311	0.96076	0.946993	0.974726	0,947 - 0,975	8.57037e-25
XL_HDL_PL_pct		43.8493	8.09677	20	0.0310493	1.03154	1.02	1.0432	1,020 - 1,043	1.41642e-24
S_HDL_C_pct		38.3303	2.35163	0	-0.0656322	0.936475	0.914318	0.959169	0,914 - 0,959	3.00053e-24
L_VLDL_PL_pct		19.2135	3.27815	10	0.070575	1.07313	1.04566	1.10131	1,046 - 1,101	6.08914e-24
Omega_6	yes	5.07934	0.892435	0	-0.187189	0.829287	0.773924	0.88861	0,774 - 0,889	9.9565e-24
HDL_size	yes	9.68015	0.21445	0	0.177918	1.19473	1.1184	1.27627	1,118 - 1,276	1.70678e-23
M_HDL_PL_pct		46.9739	1.58187	0	0.0975617	1.10248	1.06284	1.14359	1,063 - 1,144	5.26757e-23
Total_FC	yes	1.50703	0.340975	0	-0.180412	0.834926	0.779643	0.894129	0,780 - 0,894	1.65243e-22
XL_HDL_P	yes	0.000270547	0.000107793	0	0.167261	1.18206	1.10922	1.25969	1,109 - 1,260	1.90391e-22
XL_HDL_C	yes	0.091043	0.038823	0	0.165668	1.18018	1.108	1.25707	1,108 - 1,257	2.26549e-22
HDL_PL	yes	1.70828	0.386391	0	-0.184854	0.831225	0.773738	0.892984	0,774 - 0,893	1.17202e-21
IDL_C	yes	1.01266	0.263227	0	-0.171212	0.842643	0.788371	0.90065	0,788 - 0,901	1.53574e-21
HDL_CE	yes	1.11597	0.312048	0	-0.177705	0.83719	0.780899	0.897538	0,781 - 0,898	2.98935e-21
M_LDL_P	yes	0.000347603	0.000103172	0	-0.178671	0.836381	0.779655	0.897235	0,780 - 0,897	4.12235e-21
VLDL_size	yes	38.6142	1.36767	0	-0.180175	0.835124	0.777518	0.896998	0,778 - 0,897	9.298e-21
HDL_L	yes	3.33557	0.779231	0	-0.179201	0.835938	0.778417	0.897709	0,778 - 0,898	1.19717e-20
M_HDL_C_pct		47.2443	3.82846	0	-0.0350133	0.965593	0.951884	0.979499	0,952 - 0,979	1.12734e-19
PUFA_by_MUFA	yes	1.75494	0.343763	0	-0.158278	0.853612	0.799979	0.910841	0,800 - 0,911	1.55513e-19
MUFA_pct	yes	24.2017	2.79815	0	0.154789	1.16741	1.09527	1.2443	1,095 - 1,244	2.36782e-19
XS_VLDL_C_pct		50.6617	4.64609	0	-0.0322113	0.968302	0.955437	0.98134	0,955 - 0,981	4.39744e-19
S_LDL_L	yes	0.344698	0.0882433	0	-0.170389	0.843336	0.784768	0.906276	0,785 - 0,906	1.71829e-18
HDL_C	yes	1.45413	0.394935	0	-0.165566	0.847414	0.789914	0.909099	0,790 - 0,909	2.46147e-18
LA	yes	4.07155	0.898241	0	-0.155849	0.855688	0.800871	0.914258	0,801 - 0,914	2.65797e-18
M_HDL_CE_pct		38.4249	3.49897	0	-0.0372611	0.963425	0.948227	0.978866	0,948 - 0,979	3.75321e-18
M_VLDL_L	yes	0.743917	0.300706	0	-0.167939	0.845405	0.785805	0.909526	0,786 - 0,910	1.67265e-17
PUFA_pct	yes	41.5475	3.89163	0	-0.120486	0.886489	0.840832	0.934626	0,841 - 0,935	3.0197e-17
XL_HDL_CE	yes	0.0665357	0.0307938	0	0.144303	1.15523	1.08302	1.23226	1,083 - 1,232	1.1701e-16
Acetone	yes	0.0194911	0.0157366	0	0.0786557	1.08183	1.04394	1.1211	1,044 - 1,121	2.89431e-16
M_HDL_TG_pct		5.78176	2.54012	0	0.0354985	1.03614	1.01938	1.05317	1,019 - 1,053	7.1477e-16
M_VLDL_TG	yes	0.360386	0.187409	0	-0.153944	0.85732	0.79842	0.920565	0,798 - 0,921	1.08575e-15
M_VLDL_PL_pct		22.4519	1.83697	0	0.0752326	1.07813	1.04	1.11766	1,040 - 1,118	9.62958e-15
DHA_pct	yes	2.29091	0.730405	0	-0.108301	0.897357	0.851968	0.945165	0,852 - 0,945	1.0432e-14
L_VLDL_TG	yes	0.217308	0.153863	0	-0.146354	0.863852	0.805057	0.92694	0,805 - 0,927	1.40452e-14
IDL_TG	yes	0.124974	0.039688	0	0.134064	1.14347	1.0717	1.22004	1,072 - 1,220	1.77653e-14
M_VLDL_P	yes	4.40998e-05	1.69903e-05	0	-0.152031	0.858961	0.798057	0.924513	0,798 - 0,925	1.8256e-14
M_VLDL_C	yes	0.217644	0.0799934	0	-0.145722	0.864398	0.805267	0.927871	0,805 - 0,928	2.48616e-14
S_LDL_FC_pct		17.5559	2.04456	0	-0.0573047	0.944306	0.918281	0.971069	0,918 - 0,971	2.95846e-14
M_VLDL_PL	yes	0.165888	0.0645201	0	-0.151269	0.859617	0.798338	0.925599	0,798 - 0,926	3.41417e-14
M_VLDL_FC	yes	0.100625	0.0384912	0	-0.148755	0.86178	0.800409	0.927857	0,800 - 0,928	8.43423e-14
Gln	yes	0.594595	0.100417	107	-0.129161	0.878832	0.824149	0.937144	0,824 - 0,937	9.18254e-14
Ile	yes	0.0591789	0.0218815	1	-0.132884	0.875567	0.818948	0.936101	0,819 - 0,936	1.73603e-13
IDL_L	yes	1.48716	0.363023	0	-0.136632	0.872291	0.813891	0.934881	0,814 - 0,935	2.70626e-13
Remnant_C	yes	1.87569	0.513483	0	-0.141923	0.867688	0.807256	0.932644	0,807 - 0,933	3.1738e-13
XS_VLDL_PL	yes	0.125592	0.0371054	0	0.135491	1.1451	1.06816	1.22758	1,068 - 1,228	5.16828e-13
S_LDL_P	yes	0.000199769	4.8778e-05	0	-0.138387	0.870761	0.8098	0.936312	0,810 - 0,936	1.58097e-12
LDL_P	yes	0.00143717	0.000369037	0	-0.137925	0.871164	0.810359	0.936531	0,810 - 0,937	1.59687e-12
M_VLDL_CE	yes	0.117019	0.0457409	0	-0.125897	0.881706	0.825078	0.942221	0,825 - 0,942	2.06806e-12
L_LDL_TG	yes	0.123254	0.0390261	0	0.120863	1.12847	1.05703	1.20475	1,057 - 1,205	7.41255e-12
L_LDL_FC_pct		18.3145	1.32427	0	-0.0780922	0.924879	0.886568	0.964846	0,887 - 0,965	7.81101e-12
L_HDL_PL_pct		50.5832	3.26602	0	-0.032312	0.968204	0.95057	0.986166	0,951 - 0,986	7.2377e-11
M_HDL_FC_pct		8.81945	0.685768	0	-0.153831	0.857417	0.785033	0.936474	0,785 - 0,936	1.01408e-10
ApoB	yes	1.01314	0.257613	0	-0.126312	0.88134	0.819555	0.947782	0,820 - 0,948	1.1822e-10
L_VLDL_L	yes	0.424185	0.276737	0	-0.123727	0.883621	0.822209	0.949619	0,822 - 0,950	1.93319e-10
IDL_FC	yes	0.255602	0.0663897	0	-0.113956	0.892297	0.83454	0.954052	0,835 - 0,954	2.75638e-10
Total_FA	yes	14.1316	3.40827	0	-0.119362	0.887486	0.827288	0.952065	0,827 - 0,952	3.00022e-10
Sphingomyelins	yes	0.528558	0.0932319	0	-0.108624	0.897068	0.839598	0.958472	0,840 - 0,958	1.19374e-09
XS_VLDL_TG	yes	0.0870972	0.0322624	0	0.10368	1.10925	1.04044	1.1826	1,040 - 1,183	1.95695e-09
Acetoacetate	yes	0.0176856	0.0225064	23	0.0756551	1.07859	1.02929	1.13025	1,029 - 1,130	2.05225e-09
M_LDL_FC_pct		19.2562	2.15271	0	-0.0450664	0.955934	0.929329	0.9833	0,929 - 0,983	3.25698e-09
M_VLDL_FC_pct		13.7163	1.72674	0	0.0596538	1.06147	1.02149	1.10301	1,021 - 1,103	8.43998e-09
S_LDL_PL	yes	0.107799	0.0257269	0	-0.1114	0.894581	0.832687	0.961077	0,833 - 0,961	8.46154e-09
LDL_size	yes	23.9498	0.0920887	0	0.0967153	1.10155	1.03481	1.17259	1,035 - 1,173	9.71125e-09
L_LDL_P	yes	0.000889795	0.000225763	0	-0.11126	0.894706	0.83261	0.961433	0,833 - 0,961	9.85087e-09
S_VLDL_FC	yes	0.0737054	0.0249035	0	-0.112412	0.893676	0.83087	0.961229	0,831 - 0,961	1.07828e-08
LDL_TG	yes	0.184472	0.061387	0	0.0986247	1.10365	1.03427	1.17769	1,034 - 1,178	1.80138e-08
HDL_FC	yes	0.338162	0.0872702	0	-0.107116	0.898421	0.83724	0.964073	0,837 - 0,964	1.80748e-08
L_LDL_PL_pct		21.7864	0.775375	0	0.119379	1.1268	1.04129	1.21933	1,041 - 1,219	2.06036e-08
S_VLDL_FC_pct		14.4737	2.2269	0	-0.0458022	0.955231	0.926573	0.984775	0,927 - 0,985	2.4963e-08
M_LDL_PL_pct		26.3279	0.867361	0	0.111141	1.11755	1.03688	1.20451	1,037 - 1,205	3.84219e-08
Pyruvate	yes	0.0810198	0.0309818	83	0.0949202	1.09957	1.03099	1.17272	1,031 - 1,173	4.68716e-08
Ala	yes	0.318957	0.103954	10	-0.100486	0.904397	0.844668	0.96835	0,845 - 0,968	4.99992e-08
L_VLDL_FC	yes	0.0579935	0.0361141	0	-0.105665	0.899726	0.836339	0.967916	0,836 - 0,968	8.27317e-08
IDL_P	yes	0.000359155	8.97111e-05	0	-0.101834	0.903179	0.841741	0.969103	0,842 - 0,969	8.42255e-08
L_VLDL_C	yes	0.122228	0.0684943	0	-0.105003	0.900322	0.836171	0.969393	0,836 - 0,969	1.39973e-07
IDL_PL	yes	0.349524	0.0835509	0	-0.0969961	0.90756	0.846904	0.97256	0,847 - 0,973	2.01981e-07
Creatinine	yes	70.4443	27.3798	81	0.0440777	1.04506	1.01264	1.07852	1,013 - 1,079	2.16775e-07
XL_VLDL_CE	yes	0.036677	0.0192317	0	-0.102067	0.902969	0.838815	0.972031	0,839 - 0,972	2.84729e-07
L_VLDL_CE	yes	0.0642348	0.0330794	0	-0.101889	0.90313	0.838764	0.972435	0,839 - 0,972	3.25846e-07
S_VLDL_CE_pct		22.7622	3.00599	0	0.0306871	1.03116	1.00836	1.05448	1,008 - 1,054	3.63567e-07
S_VLDL_PL_pct		23.8604	2.09262	0	-0.0448655	0.956126	0.925315	0.987963	0,925 - 0,988	3.83444e-07
L_VLDL_P	yes	1.30672e-05	8.40696e-06	0	-0.0968477	0.907694	0.844807	0.975263	0,845 - 0,975	5.74301e-07
XL_HDL_TG	yes	0.00952736	0.00402473	0	0.0868475	1.09073	1.02198	1.1641	1,022 - 1,164	7.62739e-07
XS_VLDL_FC	yes	0.067979	0.0194152	0	0.0945152	1.09913	1.02347	1.18037	1,023 - 1,180	8.98688e-07
XL_VLDL_TG	yes	0.137584	0.122977	0	-0.090861	0.913145	0.850535	0.980364	0,851 - 0,980	2.12176e-06
VLDL_TG	yes	1.13755	0.731821	0	-0.087966	0.915792	0.854525	0.981452	0,855 - 0,981	2.49235e-06
XS_VLDL_FC_pct		15.8158	0.559112	0	0.156241	1.16911	1.03312	1.32299	1,033 - 1,323	2.82155e-06
SFA	yes	4.86765	1.34873	0	-0.0840214	0.919412	0.859576	0.983412	0,860 - 0,983	3.69383e-06
S_VLDL_PL	yes	0.122564	0.0416586	0	-0.0914431	0.912613	0.847945	0.982213	0,848 - 0,982	3.99402e-06
Phe	yes	0.0536389	0.0144463	89	0.0745437	1.07739	1.01454	1.14414	1,015 - 1,144	4.29318e-06
Acetate	yes	0.0262386	0.0691728	56	0.0465009	1.0476	1.00817	1.08857	1,008 - 1,089	7.04527e-06
Lactate	yes	3.95331	1.46014	8	0.0786004	1.08177	1.01348	1.15467	1,013 - 1,155	7.91274e-06
L_VLDL_PL	yes	0.0846482	0.0580376	0	-0.0865612	0.917079	0.853241	0.985694	0,853 - 0,986	8.71637e-06
LA_pct	yes	29.1342	3.52956	0	-0.0664021	0.935754	0.885061	0.989352	0,885 - 0,989	9.91694e-06
M_VLDL_TG_pct		47.0655	8.68546	0	-0.00912335	0.990918	0.983348	0.998547	0,983 - 0,999	1.03623e-05
XS_VLDL_L	yes	0.429187	0.119274	0	0.0847766	1.08847	1.0135	1.16899	1,014 - 1,169	1.06709e-05
M_HDL_TG	yes	0.0634564	0.0257912	0	-0.078367	0.924625	0.864405	0.989041	0,864 - 0,989	1.61006e-05
VLDL_L	yes	2.57629	1.2217	0	-0.0832442	0.920126	0.856517	0.98846	0,857 - 0,988	1.65396e-05
XL_VLDL_L	yes	0.247182	0.194756	0	-0.0826136	0.920707	0.856937	0.989222	0,857 - 0,989	1.98883e-05
M_LDL_TG	yes	0.0420338	0.0152339	0	0.073101	1.07584	1.00888	1.14725	1,009 - 1,147	2.4843e-05
S_HDL_PL_pct		56.7659	1.42048	0	0.0537449	1.05522	1.0064	1.1064	1,006 - 1,106	2.59897e-05
SFA_pct	yes	34.2507	1.97566	0	0.0609368	1.06283	1.00663	1.12217	1,007 - 1,122	3.2137e-05
XL_VLDL_C	yes	0.0641153	0.0381402	0	-0.0813235	0.921895	0.85666	0.992099	0,857 - 0,992	4.00508e-05
XS_VLDL_TG_pct		20.1873	4.15206	0	0.0164952	1.01663	1.00113	1.03238	1,001 - 1,032	6.93649e-05
VLDL_FC	yes	0.349719	0.141259	0	-0.0795144	0.923565	0.857618	0.994583	0,858 - 0,995	6.93983e-05
VLDL_C	yes	0.863023	0.309762	0	-0.0799733	0.923141	0.856837	0.994576	0,857 - 0,995	6.97748e-05
ApoB_by_ApoA1	yes	0.662009	0.206133	0	0.0741982	1.07702	1.00323	1.15624	1,003 - 1,156	0.00010661
VLDL_CE	yes	0.513304	0.174412	0	-0.0768577	0.926022	0.860227	0.996849	0,860 - 0,997	0.000110946
XS_VLDL_P	yes	6.57076e-05	1.80713e-05	0	0.0730389	1.07577	1.00185	1.15515	1,002 - 1,155	0.000143205
XL_VLDL_P	yes	4.28096e-06	3.29715e-06	0	-0.0726666	0.929911	0.865611	0.998987	0,866 - 0,999	0.000170596
XL_HDL_FC_pct		14.0286	3.31843	20	-0.0218509	0.978386	0.9562	1.00109	0,956 - 1,001	0.000413978
M_VLDL_C_pct		30.4825	6.98209	0	0.00899467	1.00904	0.999459	1.0187	0,999 - 1,019	0.00047157
L_HDL_FC	yes	0.0805719	0.0427588	0	0.065063	1.06723	0.994141	1.14568	0,994 - 1,146	0.000674955
S_VLDL_L	yes	0.519509	0.189361	0	-0.0643275	0.937698	0.871919	1.00844	0,872 - 1,008	0.0010443
S_VLDL_C	yes	0.191019	0.0668957	0	-0.0607913	0.94102	0.874806	1.01225	0,875 - 1,012	0.00201322
XL_HDL_TG_pct		6.36834	5.70608	20	-0.0120094	0.988062	0.973893	1.00244	0,974 - 1,002	0.00205856
Total_TG	yes	1.62015	0.860813	0	-0.0547089	0.946761	0.885214	1.01259	0,885 - 1,013	0.00255445
VLDL_PL	yes	0.575724	0.245142	0	-0.0581343	0.943523	0.877269	1.01478	0,877 - 1,015	0.00308057
L_HDL_C_pct		43.2321	6.26581	0	0.00860318	1.00864	0.997791	1.01961	0,998 - 1,020	0.00319103
XL_VLDL_FC	yes	0.0274383	0.0195282	0	-0.0558808	0.945652	0.880017	1.01618	0,880 - 1,016	0.00398403
Omega_6_pct	yes	36.5952	3.85844	0	-0.0450686	0.955932	0.901855	1.01325	0,902 - 1,013	0.0041223
XL_VLDL_PL	yes	0.0454826	0.0360726	0	-0.0558847	0.945648	0.879417	1.01687	0,879 - 1,017	0.00433447
Tyr	yes	0.0653618	0.017078	4	-0.0484298	0.952724	0.893593	1.01577	0,894 - 1,016	0.00508603
Gly	yes	0.22147	0.081208	15	-0.0495794	0.95163	0.890068	1.01745	0,890 - 1,017	0.00599895
M_VLDL_CE_pct		16.7663	5.33824	0	0.00918382	1.00923	0.996662	1.02195	0,997 - 1,022	0.00658035
S_HDL_TG	yes	0.0612646	0.0240098	0	-0.0438051	0.95714	0.896949	1.02137	0,897 - 1,021	0.0124255
Citrate	yes	0.0772495	0.0166173	4	0.041553	1.04243	0.979989	1.10885	0,980 - 1,109	0.0126476
VLDL_P	yes	0.000178607	6.1912e-05	0	-0.0471093	0.953983	0.886136	1.02703	0,886 - 1,027	0.0179418
S_VLDL_P	yes	4.98116e-05	1.89406e-05	0	-0.0463734	0.954685	0.887613	1.02683	0,888 - 1,027	0.0182954
S_VLDL_TG	yes	0.205926	0.0948856	0	-0.0431909	0.957729	0.894209	1.02576	0,894 - 1,026	0.0196566
IDL_FC_pct		17.1442	1.03265	0	0.0399941	1.0408	0.97622	1.10966	0,976 - 1,110	0.0206658
HDL_TG	yes	0.173154	0.066593	0	-0.0365278	0.964131	0.901919	1.03064	0,902 - 1,031	0.0423779
L_HDL_C	yes	0.340889	0.191963	0	0.037576	1.03829	0.96657	1.11533	0,967 - 1,115	0.0516757
TG_by_PG	yes	0.60331	0.268553	0	0.0317705	1.03228	0.963431	1.10605	0,963 - 1,106	0.0879997
S_LDL_TG	yes	0.019184	0.00811333	0	0.0265381	1.02689	0.964784	1.093	0,965 - 1,093	0.114879
S_VLDL_CE	yes	0.117314	0.0424619	0	-0.0300412	0.970406	0.902244	1.04372	0,902 - 1,044	0.126284
L_HDL_CE	yes	0.260317	0.149778	0	0.0292322	1.02966	0.958413	1.10621	0,958 - 1,106	0.130789
MUFA	yes	3.47825	1.17983	0	-0.0258009	0.974529	0.912014	1.04133	0,912 - 1,041	0.149176
L_HDL_L	yes	0.757706	0.371566	0	0.0272735	1.02765	0.955588	1.10514	0,956 - 1,105	0.164379
L_HDL_P	yes	0.00167012	0.000882602	0	0.0267745	1.02714	0.954687	1.10508	0,955 - 1,105	0.174861
XXL_VLDL_PL	yes	0.0315494	0.0369189	0	0.0240354	1.02433	0.952469	1.10161	0,952 - 1,102	0.220626
XXL_VLDL_FC	yes	0.0219778	0.0221745	0	0.0201609	1.02037	0.952769	1.09276	0,953 - 1,093	0.275618
S_VLDL_TG_pct		38.9036	6.90494	0	0.00274982	1.00275	0.993073	1.01253	0,993 - 1,013	0.293408
XS_VLDL_C	yes	0.216498	0.0597465	0	0.0199119	1.02011	0.949367	1.09613	0,949 - 1,096	0.304472
L_HDL_CE_pct		32.8332	5.65411	0	0.00316337	1.00317	0.99163	1.01484	0,992 - 1,015	0.310811
XXL_VLDL_C	yes	0.0515183	0.0491058	0	0.0172452	1.01739	0.948149	1.0917	0,948 - 1,092	0.364503
XS_VLDL_CE	yes	0.148519	0.0414509	0	-0.0159205	0.984206	0.916683	1.0567	0,917 - 1,057	0.40638
XXL_VLDL_TG	yes	0.129246	0.177196	0	-0.0153328	0.984784	0.912868	1.06237	0,913 - 1,062	0.453581
XXL_VLDL_CE	yes	0.0295405	0.0272684	0	0.014218	1.01432	0.94367	1.09026	0,944 - 1,090	0.46542
L_HDL_PL	yes	0.377912	0.174964	0	0.0139212	1.01402	0.942676	1.09076	0,943 - 1,091	0.479386
S_VLDL_C_pct		37.236	4.93998	0	0.00235121	1.00235	0.988909	1.01598	0,989 - 1,016	0.518691
L_HDL_TG	yes	0.0389052	0.0173486	0	0.010925	1.01098	0.943765	1.08299	0,944 - 1,083	0.556163
XXL_VLDL_P	yes	1.63972e-06	1.90154e-06	0	0.00890328	1.00894	0.937525	1.0858	0,938 - 1,086	0.653064
L_HDL_TG_pct		6.18477	4.47557	0	0.00114056	1.00114	0.986814	1.01568	0,987 - 1,016	0.769294
XXL_VLDL_L	yes	0.212313	0.260658	0	-0.000523505	0.999477	0.928048	1.0764	0,928 - 1,076	0.979122
Imputed - number of cases imputed; Transform - indicator whether logscale transform was used;
HR - Univariate Cox model hazard ratio; CI - Bonferroni corrected 95% confidence interval for HR;
p-value - Bonferroni corrected p-value (k=238); gray color - association not significant at alpha=0.05 level.
